# Prospective assessment of catheter-associated bacteriuria in nursing home residents: clinical presentation, epidemiology, and colonization dynamics

**DOI:** 10.1101/2020.09.29.20204107

**Authors:** Chelsie E. Armbruster, Aimee L. Brauer, Monica S. Humby, Jiahui Shao, Saptarshi Chakraborty

## Abstract

**Background:** Catheterization facilitates continuous bacteriuria, for which the clinical significance remains unclear. This study aimed to determine the clinical presentation, epidemiology, and dynamics of bacteriuria in a cohort of long-term catheterized nursing home residents.

**Methods:** Prospective urine culture, urinalysis, chart review, and assessment of signs and symptoms of infection were performed weekly for 19 study participants over 7 months. All bacteria ≥10^3^ cfu/ml were cultured, isolated, identified, and tested for susceptibility to select antimicrobials.

**Results:** 226 of the 234 urines were polymicrobial (97%), with an average of 4.7 isolates per weekly specimen. 228 urines (97%) exhibited ≥10^6^ CFU/ml, 220 (94%) exhibited abnormal urinalysis, 126 (54%) were associated with at least one possible sign or symptom of infection, 82 (35%) would potentially meet a standardized definition of CAUTI, but only 3 had a caregiver diagnosis of CAUTI. 286 (30%) of bacterial isolates were resistant to a tested antimicrobial agent, and bacteriuria composition was remarkably stable despite a combined total of 54 catheter changes and 23 weeks of antimicrobial use.

**Conclusions:** Bacteriuria composition was largely polymicrobial, including persistent colonization by organisms previously considered to be urine culture contaminants. Neither antimicrobial use nor catheter changes sterilized the urine, at most resulting in transient reductions in bacterial burden followed by new acquisition of resistant isolates. Thus, this patient population exhibits a high prevalence of bacteriuria coupled with potential indicators of infection, necessitating further exploration to identify sensitive markers of true infection.

**Funding:** This work was supported by the NIH (R00 DK105205, R01 DK123158, UL1 TR001412)
