## Supplemental Table 1 for "Prospective assessment of catheter-associated bacteriuria in nursing home residents: clinical presentation, epidemiology, and colonization dynamics"

### Sheet: bacteria
Supplemental Table 1 - Concordance between common uropathogens
	MSSA	CONS	E. faecalis	Misc	E. coli	P. stuartii	P. rettgeri	P. mirabilis	P. vulgaris	M. morganii	K. oxytoca	K. pneumoniae	P. aeruginosa	Other Pseudomonas spp	E. aerogenes	S. marsescens	Pantoea
MRSA	-0.1 (-0.52, 0.36)	0.11 (-0.31, 0.49)	0.35 (-0.04, 0.65)	0.51 (0.09, 0.78)*	0.56 (0.17, 0.8)*	0.26 (-0.19, 0.63)	0.19 (-0.21, 0.53)	0.42 (-0.01, 0.72)	-0.03 (-0.35, 0.3)	0.27 (-0.19, 0.64)	0.37 (0.13, 0.57)*	0.08 (-0.18, 0.32)	0.25 (-0.16, 0.59)	0.3 (0.09, 0.48)*	0.03 (-0.08, 0.15)	-0.01 (-0.27, 0.24)	-0.02 (-0.06, 0.03)
MSSA		-0.01 (-0.42, 0.39)	0.42 (0.04, 0.69)*	0.34 (-0.12, 0.68)	0.37 (-0.08, 0.7)	0.53 (0.12, 0.78)*	0.34 (-0.04, 0.63)	0.24 (-0.21, 0.61)	-0.08 (-0.39, 0.25)	0.21 (-0.25, 0.59)	-0.07 (-0.33, 0.2)	-0.12 (-0.35, 0.13)	0.04 (-0.36, 0.43)	-0.1 (-0.32, 0.13)	0 (-0.11, 0.12)	-0.05 (-0.29, 0.2)	-0.01 (-0.06, 0.03)
CONS			0.15 (-0.15, 0.42)	0.06 (-0.34, 0.45)	-0.17 (-0.52, 0.23)	0.41 (0.06, 0.67)*	-0.17 (-0.56, 0.29)	0.31 (-0.05, 0.6)	0.09 (-0.33, 0.47)	0.52 (0.13, 0.77)*	-0.01 (-0.37, 0.35)	-0.02 (-0.36, 0.33)	0.4 (-0.04, 0.71)	0.27 (-0.05, 0.54)	0.09 (-0.09, 0.25)	0 (-0.34, 0.34)	0.1 (0.04, 0.16)*
E. faecalis				0.47 (0.09, 0.73)*	0.56 (0.19, 0.79)*	0.65 (0.32, 0.84)*	0.17 (-0.09, 0.41)	0.67 (0.34, 0.85)*	0.04 (-0.17, 0.24)	0.58 (0.29, 0.77)*	0.14 (-0.02, 0.3)	0.01 (-0.14, 0.16)	0.33 (0.05, 0.57)*	0.18 (0.04, 0.31)*	-0.04 (-0.11, 0.02)	0.02 (-0.13, 0.17)	0.01 (-0.01, 0.04)
Misc					0.52 (0.1, 0.78)*	0.64 (0.28, 0.84)*	0.2 (-0.18, 0.52)	0.83 (0.62, 0.93)*	0.31 (0, 0.56)	0.49 (0.07, 0.76)*	0.33 (0.09, 0.54)*	0.22 (-0.01, 0.43)	0.19 (-0.22, 0.54)	0.19 (-0.03, 0.39)	0.01 (-0.1, 0.12)	0.25 (0.01, 0.46)*	-0.02 (-0.06, 0.03)
E. coli						0.53 (0.11, 0.79)*	0.55 (0.28, 0.74)*	0.34 (-0.11, 0.68)	-0.09 (-0.38, 0.21)	0.45 (0.03, 0.73)*	0.3 (0.08, 0.5)*	-0.02 (-0.24, 0.2)	0.1 (-0.28, 0.46)	0.2 (0, 0.38)	-0.02 (-0.13, 0.08)	-0.06 (-0.28, 0.17)	-0.01 (-0.05, 0.03)
P. stuartii							0.16 (-0.19, 0.46)	0.76 (0.49, 0.9)*	-0.03 (-0.3, 0.26)	0.83 (0.64, 0.92)*	0.22 (-0.01, 0.42)	-0.04 (-0.25, 0.17)	0.38 (0.04, 0.64)*	0.14 (-0.05, 0.32)	0.01 (-0.09, 0.1)	-0.04 (-0.25, 0.18)	0.03 (-0.01, 0.06)
P. rettgeri								0 (-0.33, 0.32)	0.17 (-0.28, 0.56)	0.06 (-0.35, 0.46)	-0.01 (-0.4, 0.38)	0.05 (-0.34, 0.42)	-0.11 (-0.52, 0.33)	0.24 (-0.12, 0.55)	-0.06 (-0.26, 0.14)	0.16 (-0.23, 0.51)	-0.02 (-0.11, 0.06)
P. mirabilis									0.23 (-0.04, 0.46)	0.67 (0.36, 0.84)*	0.24 (0.02, 0.43)*	0.14 (-0.06, 0.32)	0.33 (-0.01, 0.61)	0.23 (0.05, 0.39)*	-0.01 (-0.09, 0.08)	0.16 (-0.04, 0.35)	0.01 (-0.02, 0.05)
P. vulgaris										-0.02 (-0.38, 0.34)	-0.07 (-0.49, 0.37)	0.68 (0.4, 0.84)*	-0.09 (-0.47, 0.31)	0.35 (-0.04, 0.65)	-0.05 (-0.3, 0.2)	0.94 (0.91, 0.96)*	0 (-0.1, 0.11)
M. morganii											0.39 (0.12, 0.61)*	0 (-0.28, 0.28)	0.55 (0.19, 0.78)*	0.31 (0.08, 0.52)*	-0.05 (-0.18, 0.09)	-0.06 (-0.34, 0.23)	0.06 (0.01, 0.11)*
K. oxytoca												0.23 (-0.22, 0.6)	0.22 (-0.13, 0.53)	0.41 (-0.01, 0.71)	0.01 (-0.3, 0.32)	-0.07 (-0.49, 0.38)	-0.03 (-0.16, 0.11)
K. pneumoniae													0.06 (-0.28, 0.39)	0.31 (-0.15, 0.66)	-0.04 (-0.35, 0.28)	0.73 (0.43, 0.88)*	-0.05 (-0.19, 0.09)
P. aeruginosa														0.15 (-0.18, 0.45)	-0.08 (-0.25, 0.08)	-0.11 (-0.42, 0.23)	0.04 (-0.02, 0.11)
Other Pseudomonas spp															-0.13 (-0.44, 0.21)	0.33 (-0.11, 0.67)	0.11 (-0.03, 0.25)
E. aerogenes																-0.06 (-0.38, 0.27)	-0.07 (-0.37, 0.24)
S. marsescens																	-0.03 (-0.17, 0.12)
Data display Lin's concordance correlation coefficient, with the 95% conficence interval in parentheses. Values closer to 1.0 indicate a strong relationship, postive values indicate concordance, and negative values indicate an inverse relationship. * indicates P<0.05
