## Supplemental Table 2 for "Prospective assessment of catheter-associated bacteriuria in nursing home residents: clinical presentation, epidemiology, and colonization dynamics"

### Sheet: signs_and_symptoms
Supplemental Table 2 - Concordance between common signs and symptoms of possible infection
	lack of appetite	fatigue or tiredness	Pain	AMSC	Hypotension	Fever	Chills
nausea	0.94 (0.87, 0.97)*	0.84 (0.68, 0.92)*	0.87 (0.74, 0.94)*	0.09 (-0.36, 0.5)	-0.07 (-0.48, 0.38)	-0.07 (-0.24, 0.09)	0.38 (0.14, 0.57)*
lack of appetite		0.94 (0.86, 0.97)*	0.93 (0.84, 0.97)*	0.25 (-0.21, 0.62)	0.06 (-0.39, 0.48)	-0.04 (-0.17, 0.1)	0.29 (0.09, 0.47)*
fatigue or tiredness			0.98 (0.94, 0.99)*	0.24 (-0.21, 0.61)	0.02 (-0.42, 0.46)	-0.04 (-0.15, 0.08)	0.25 (0.07, 0.42)*
Pain				0.16 (-0.29, 0.55)	-0.07 (-0.5, 0.38)	-0.06 (-0.19, 0.06)	0.28 (0.1, 0.45)*
AMSC					0.36 (-0.08, 0.69)	0.07 (-0.06, 0.2)	-0.03 (-0.25, 0.2)
Hypotension						0.05 (-0.08, 0.19)	-0.03 (-0.26, 0.2)
Fever							0.01 (-0.37, 0.39)
Data display Lin's concordance correlation coefficient, with the 95% conficence interval in parentheses. Values closer to 1.0 indicate a strong relationship, postive values indicate concordance, and negative values indicate an inverse relationship. * indicates P<0.05
