## Supplemental Table 3 for "Prospective assessment of catheter-associated bacteriuria in nursing home residents: clinical presentation, epidemiology, and colonization dynamics"

### Sheet: Sheet1
Supplemental Table 3 - Concordance between medical records and study visit data
Participant	Week	Reason for urine culture	Symptoms from Chart	Symptoms at Prior Study Visit	Urinalysis Findings from Chart	Urinalysis Findings at Prior Study Visit	Urine Culture from Chart	Urine Culture at Prior Study Visit	Blood Culture from Chart	Caregiver Diagnosis
G	3-4	Suspected UTI	Fever	Fever	Leukocyte esterase, proteinuria, nitrite, hematuria	Leukocyte esterase, proteinuria, pH >7	100,000 CFU Enterobacter aerogenes (Cefzaolin and Ceftriaxone resistant), 100,000 CFU Providencia stuartii (Amp/Sulbactam/Cevazolin/Gentamicin/Nitrofurantoin/Tigecycline/Tobramycin resistant)	Enterobacter aerogenes (ESBL), Providencia stuartii, MRSA, Coagulase-negative Staphylocccus	ND	CAUTI
G	17-18	Suspected UTI and ear infection	Fever, chills, pain, change in urine character, leukocytosis, hypotension, mental status change	None	Leukocyte esterase, proteinuria, nitrite, hematuria	Leukocyte esterase, proteinuria, nitrite, hematuria	>100,000 Providencia stuartii, >100,000 Morganella morganii	Providencia stuartii, Proteus mirabilis (cipR), MSSA, coagulase-negative Staphylococcus, misc	Providencia stuartii, Morganella morganii, alpha-hemolytic streptococci	CAUTI with sepsis
E	19-20	Suspected UTI	Bladder discomfort	Mental status change	Leukocyte esterase, nitrite, hematuria	Leukocyte esterase, pH >7	Three gram negative bacilli	Providencia rettgeri, Proteus mirabilis (cipR), Proteus vulgaris, Klebsiella pneumoniae, Enterococcus faecalis, misc	ND	No infection
J	0-1	Suspected UTI, pneumonia, or sepsis	Fever, mental status changes	Pain, lack of appetite, fatigue, hypotension	Leukocyte esterase, proteinuria	Leukocyte esterase, nitrite, hematuria	Gram negative bacilli, staph, gamma strep (considered contaminated)	Providencia stuartii (cipR), Proteus mirabilis (cipR), Morganella morganii (cipR), Enterococcus faecalis, MRSA, coagulase-negative Staphylococcus	positive for sepsis, no ID	Pneumonia with sepsis
J	6-7	Suspected UTI, pneumonia, or sepsis	ND	Fever, chills, pain, nausea, lack of appetite, fatigue	ND	Leukocyte esterase, proteinuria, nitrite, hematuria	ND	MRSA, Proteus mirabilis (cipR), Klebsiella pneumoniae, Pseudomonas aeruginosa (cipR)	ND	CAUTI with sepsis
ND = no data
